# Using the OHDSI network to develop and externally validate a patient-level prediction model for Heart Failure in Type II Diabetes Mellitus

**DOI:** 10.1101/2021.04.06.21254966

**Authors:** Ross D. Williams, Jenna M. Reps, Jan A Kors, Patrick B Ryan, Ewout Steyerberg, Katia M. Verhamme, Peter R. Rijnbeek

## Abstract

**Introduction:** Heart Failure (HF) and Type 2 Diabetes Mellitus (T2DM) frequently coexist and exacerbate symptoms of each other. Treatments are available for T2DM that also provide beneficial treatment effects for HF. Guidelines recommend that patients with HF should be given Sodium-glucose co-transporter-2 inhibitors in preference to other second-line treatments for T2DM. Increasing personalization of treatment means that patients who have or are at risk of HF receive a customised treatment. We aimed to develop and externally validate prediction models to predict the 1-year risk of incident HF in T2DM patients starting second-line treatment.

**Methods:** We analysed a federated network of electronic medical records and administrative claims data from five databases (CCAE, MDCD, MDCR, Optum Clinformatics and Optum EHR) in the United States. We used each database to develop a model to predict 1-year risk of incident HF in patients initialising a second pharmaceutical intervention, following initial treatment with metformin for T2DM. We then performed internal validation for each model as well as external validation using the other databases.

**Results:** A total of 403,187 patients were included in the study. We developed 5 models with discrimination ranging from 0.72 to 0.80 at external validation in the other databases. Consistent high performance was noted for models developed in CCAE, Optum Clinformatics and Optum EHR with AUCs ranging from 0.74 to 0.81. For these models, calibration was acceptable.

**Conclusion:** Three high-performing prediction models were developed for this problem. The CCAE developed model was selected for recommendation as it achieved the same discrimination and better calibration performance than the Optum Clinformatics and Optum EHR models, whilst selecting fewer covariates and as such was selected as the best developed model. The models could be useful in stratifying patient treatment, planning healthcare utilization and reducing cost by aiding in increasing preparedness of healthcare providers.
