## Appendix 1 for "Using the OHDSI network to develop and externally validate a patient-level prediction model for Heart Failure in Type II Diabetes Mellitus"

### Sheet: Appendix 1
covariateName	covariateValue
age in years	1.95624
gender = FEMALE	-0.093152
Condition in prior 30 days: Blood drug level high	0.00631262
Condition in prior 30 days: Chronic obstructive lung disease	0.0870833
Condition in prior 30 days: Diabetes mellitus	-0.0635455
Condition in prior 30 days: Diabetes mellitus without complication	-0.00838758
Condition in prior 30 days: Diabetic complication	0.0399459
Condition in prior 30 days: Dyspnea	0.0324455
Condition in prior 30 days: Edema	0.179415
Condition in prior 30 days: Finding related to sleep	0.0199933
Condition in prior 30 days: Heart disease	0.114457
Condition in prior 30 days: Hyperlipidemia	-0.020172
Condition in prior 30 days: Hypertensive disorder	0.0376888
Condition in prior 30 days: Increased lipid	-0.000108081
Condition in prior 30 days: Ischemic heart disease	0.0617078
Condition in prior 30 days: Lipids abnormal	-0.000735687
Condition in prior 30 days: Renal impairment	0.227438
Condition in prior 30 days: Vascular disorder	0.135934
Condition in prior 365 days: Abdominal pain	0.107548
Condition in prior 365 days: Allergic disorder	-0.00672247
Condition in prior 365 days: Anomaly of eye	0.0996968
Condition in prior 365 days: Anxiety disorder	-0.00898931
Condition in prior 365 days: Aortic valve disorder	0.0244286
Condition in prior 365 days: Arthropathy of knee joint	0.0581984
Condition in prior 365 days: Asthma	-0.0567969
Condition in prior 365 days: Autoimmune disease	0.00825328
Condition in prior 365 days: Cardiomegaly	0.00807519
Condition in prior 365 days: Cardiomegaly	0.189025
Condition in prior 365 days: Cardiomyopathy	0.393416
Condition in prior 365 days: Cataract	0.0112285
Condition in prior 365 days: Chronic disease of genitourinary system	0.0334224
Condition in prior 365 days: Chronic kidney disease	0.103915
Condition in prior 365 days: Chronic kidney disease	0.0566272
Condition in prior 365 days: Chronic obstructive lung disease	0.423139
Condition in prior 365 days: Chronic pain	-0.0503209
Condition in prior 365 days: Degenerative disorder of musculoskeletal system	0.0669576
Condition in prior 365 days: Diabetes mellitus	-0.0424468
Condition in prior 365 days: Diabetic complication	0.095386
Condition in prior 365 days: Drug dependence	0.092321
Condition in prior 365 days: Dyspnea	0.207991
Condition in prior 365 days: Dyssomnia	0.157116
Condition in prior 365 days: Edema	0.0924513
Condition in prior 365 days: Eruption	-0.0646367
Condition in prior 365 days: Finding related to sleep	0.0078732
Condition in prior 365 days: Fracture of bone	0.0103275
Condition in prior 365 days: Gastroesophageal reflux disease without esophagitis	-5.99e-08
Condition in prior 365 days: Gastroesophageal reflux disease without esophagitis	-0.000795247
Condition in prior 365 days: Heart disease	0.480186
Condition in prior 365 days: Hemoglobin level outside reference range	0.0391074
Condition in prior 365 days: Hemoglobin low	0.0341012
Condition in prior 365 days: Hyperlipidemia	-0.0816842
Condition in prior 365 days: Hyperplasia of prostate	0.0190371
Condition in prior 365 days: Hypertensive disorder	0.130222
Condition in prior 365 days: Hypertensive emergency	0.0930792
Condition in prior 365 days: Hypertensive heart disease	0.109969
Condition in prior 365 days: Inflammatory disorder of head	-0.0453566
Condition in prior 365 days: Joint pain	0.0845348
Condition in prior 365 days: Kidney disorder due to diabetes mellitus	0.121525
Condition in prior 365 days: Lesion of eye structure	0.0602007
Condition in prior 365 days: Lesion of genitalia	-0.136396
Condition in prior 365 days: Lipids abnormal	-0.00105663
Condition in prior 365 days: Malaise	-0.0491075
Condition in prior 365 days: Mass of trunk	-0.00234227
Condition in prior 365 days: Measurement finding below reference range	0.155763
Condition in prior 365 days: Measurement finding outside reference range	-0.0152586
Condition in prior 365 days: Mixed hyperlipidemia	0.00688207
Condition in prior 365 days: Mixed hyperlipidemia	0.00356994
Condition in prior 365 days: Morbid obesity	0.0719764
Condition in prior 365 days: Myocardial disease	0.462353
Condition in prior 365 days: Nerve root disorder	-0.0528332
Condition in prior 365 days: Non-rheumatic heart valve disorder	0.0598765
Condition in prior 365 days: Nuclear senile cataract	0.023968
Condition in prior 365 days: Pneumonitis	0.0924137
Condition in prior 365 days: Renal disorder due to type 2 diabetes mellitus	0.0628049
Condition in prior 365 days: Renal impairment	0.100996
Condition in prior 365 days: Retinopathy due to diabetes mellitus	0.314002
Condition in prior 365 days: Somatic dysfunction of back	-0.00709762
Condition in prior 365 days: Structural disorder of heart	0.0735382
Condition in prior 365 days: Type 2 diabetes mellitus	-0.0181303
Condition in prior 365 days: Ulcer of foot	0.138281
Condition in prior 365 days: Vascular disorder	0.12233
Diabetes Comorbidity Severity Index (DCSI)	0.13223
Drug use 1 day prior to index: ANALGESICS	0.03152
Drug use 1 day prior to index: ANXIOLYTICS	0.0371822
Drug use 1 day prior to index: BETA BLOCKING AGENTS	6.83e-06
Drug use 1 day prior to index: BETA BLOCKING AGENTS	0.0319874
Drug use 1 day prior to index: Biguanides	-0.146769
Drug use 1 day prior to index: HMG CoA reductase inhibitors	-0.0345178
Drug use 1 day prior to index: Hydrochlorothiazide	-0.0478813
Drug use 1 day prior to index: LOW-CEILING DIURETICS, THIAZIDES	-0.00230857
Drug use 1 day prior to index: Metformin	-0.113839
Drug use 1 day prior to index: NERVOUS SYSTEM	0.0523076
Drug use 1 day prior to index: POTASSIUM-SPARING AGENTS	0.110999
Drug use 1 day prior to index: Propionic acid derivatives	0.014055
Drug use 1 day prior to index: SENSORY ORGANS	0.0701591
Drug use 1 day prior to index: Thiazides, plain	-8.06e-08
Drug use in 30 days prior to index: {21 (Methylprednisolone 4 MG Oral Tablet) } Pack	-0.131407
Drug use in 30 days prior to index: 24 HR Metformin hydrochloride 500 MG Extended Release Oral Tablet	-0.0577286
Drug use in 30 days prior to index: Acetaminophen 325 MG / Hydrocodone Bitartrate 5 MG Oral Tablet	-0.0796352
Drug use in 30 days prior to index: ADRENERGICS FOR SYSTEMIC USE	0.0272207
Drug use in 30 days prior to index: ADRENERGICS, INHALANTS	0.0522082
Drug use in 30 days prior to index: ANALGESICS	0.00673518
Drug use in 30 days prior to index: Antiinflammatory preparations, non-steroids for topical use	0.000761273
Drug use in 30 days prior to index: CALCIUM CHANNEL BLOCKERS	0.072793
Drug use in 30 days prior to index: carvedilol	0.0453621
Drug use in 30 days prior to index: Ceftriaxone 250 MG Injection	0.0109427
Drug use in 30 days prior to index: Dexamethasone 1 MG	0.00179125
Drug use in 30 days prior to index: Glucocorticoids	-0.0195406
Drug use in 30 days prior to index: HIGH-CEILING DIURETICS	0.181378
Drug use in 30 days prior to index: Hydrochlorothiazide 25 MG Oral Tablet	0.0802789
Drug use in 30 days prior to index: levothyroxine	-0.0832975
Drug use in 30 days prior to index: Lisinopril 10 MG Oral Tablet	-0.0128478
Drug use in 30 days prior to index: Lisinopril 20 MG Oral Tablet	0.0164423
Drug use in 30 days prior to index: Metformin hydrochloride 1000 MG Oral Tablet	0.0434117
Drug use in 30 days prior to index: Metformin hydrochloride 500 MG Oral Tablet	0.0890911
Drug use in 30 days prior to index: Methylprednisolone 40 MG Injectable Solution	0.0770894
Drug use in 30 days prior to index: Metoprolol Tartrate 100 MG Oral Tablet	0.102921
Drug use in 30 days prior to index: Omeprazole 20 MG Delayed Release Oral Capsule	-0.0671364
Drug use in 30 days prior to index: OTHER BETA-LACTAM ANTIBACTERIALS	0.121252
Drug use in 30 days prior to index: Phenothiazine derivatives	0.128637
Drug use in 30 days prior to index: Promethazine	0.0752529
Drug use in 30 days prior to index: RESPIRATORY SYSTEM	0.179924
Drug use in 30 days prior to index: Selective beta-2-adrenoreceptor agonists	0.00180304
Drug use in 30 days prior to index: Simvastatin	-0.0494925
Drug use in 30 days prior to index: Simvastatin 20 MG Oral Tablet	-0.0457281
Drug use in 30 days prior to index: tetanus toxoid, reduced diphtheria toxoid, and acellular pertussis vaccine, adsorbed	-0.00841119
Drug use in 30 days prior to index: TOPICAL PRODUCTS FOR JOINT AND MUSCULAR PAIN	0.0109194
Drug use in 30 days prior to index: TOPICAL PRODUCTS FOR JOINT AND MUSCULAR PAIN	0.0240515
Drug use in 365 days prior to index: ADRENERGICS, INHALANTS	0.00684561
Drug use in 365 days prior to index: ALIMENTARY TRACT AND METABOLISM	-0.284157
Drug use in 365 days prior to index: Alpha and beta blocking agents	0.367386
Drug use in 365 days prior to index: ANALGESICS	0.0663788
Drug use in 365 days prior to index: ANTIHYPERTENSIVES	0.150252
Drug use in 365 days prior to index: Antiinflammatory preparations, non-steroids for topical use	0.000371524
Drug use in 365 days prior to index: ANTINEOPLASTIC AND IMMUNOMODULATING AGENTS	0.0748386
Drug use in 365 days prior to index: ANTITHROMBOTIC AGENTS	0.20696
Drug use in 365 days prior to index: ANTITHROMBOTIC AGENTS	8.06e-05
Drug use in 365 days prior to index: ANXIOLYTICS	0.012171
Drug use in 365 days prior to index: Benzodiazepine derivatives	-0.0201276
Drug use in 365 days prior to index: BETA BLOCKING AGENTS	0.0473837
Drug use in 365 days prior to index: BETA BLOCKING AGENTS	0.0171404
Drug use in 365 days prior to index: BLOOD AND BLOOD FORMING ORGANS	0.0278148
Drug use in 365 days prior to index: CALCIUM CHANNEL BLOCKERS	0.0173605
Drug use in 365 days prior to index: CARDIAC THERAPY	0.010409
Drug use in 365 days prior to index: carvedilol	0.162539
Drug use in 365 days prior to index: Corticosteroids, plain	0.125915
Drug use in 365 days prior to index: DIURETICS	0.128599
Drug use in 365 days prior to index: gabapentin	0.121618
Drug use in 365 days prior to index: GENITO URINARY SYSTEM AND SEX HORMONES	-0.041229
Drug use in 365 days prior to index: HIGH-CEILING DIURETICS	0.534132
Drug use in 365 days prior to index: Lisinopril	-0.0366478
Drug use in 365 days prior to index: Losartan	0.0214509
Drug use in 365 days prior to index: Metoprolol	0.143244
Drug use in 365 days prior to index: MUSCLE RELAXANTS	-0.0505856
Drug use in 365 days prior to index: Nucleosides and nucleotides excl. reverse transcriptase inhibitors	-0.0376506
Drug use in 365 days prior to index: Other antidepressants	-0.0313902
Drug use in 365 days prior to index: Pravastatin	-0.083205
Drug use in 365 days prior to index: Selective beta-2-adrenoreceptor agonists	0.00142078
Drug use in 365 days prior to index: SEX HORMONES AND MODULATORS OF THE GENITAL SYSTEM	-0.0688922
Drug use in 365 days prior to index: Sulfonamides, plain	0.127319
Drug use in 365 days prior to index: Sulfonylureas	0.193337
Drug use in 365 days prior to index: TOPICAL PRODUCTS FOR JOINT AND MUSCULAR PAIN	0.0121451
Drug use in 365 days prior to index: TOPICAL PRODUCTS FOR JOINT AND MUSCULAR PAIN	0.0471452
Observation in 365 days prior to index: Do you now smoke cigarettes, as of 1 month ago [PhenX]	-0.131853
Observation in 365 days prior to index: Patient encounter procedure	-0.099438
Observation in 365 days prior to index: Requires influenza virus vaccination	-0.14262
Procedure in 30 days prior to index: Collection of venous blood by venipuncture	-0.0407635
Procedure in 30 days prior to index: Echocardiography, transthoracic, real-time with image documentation (2D), includes M-mode recording, when performed, complete, with spectral Doppler echocardiography, and with color flow Doppler echocardiography	0.150138
Procedure in 30 days prior to index: Initial hospital care, per day, for the evaluation and management of a patient, which requires these 3 key components: A comprehensive history; A comprehensive examination; and Medical decision making of high complexity. Counseling and/or coordination of	0.0295295
Procedure in 30 days prior to index: Office or other outpatient visit for the evaluation and management of an established patient, which requires at least 2 of these 3 key components: A detailed history; A detailed examination; Medical decision making of moderate complexity. Counseling and/o	0.0316449
Procedure in 30 days prior to index: Office or other outpatient visit for the evaluation and management of an established patient, which requires at least 2 of these 3 key components: An expanded problem focused history; An expanded problem focused examination; Medical decision making of low	0.11408
Procedure in 30 days prior to index: Radiologic examination, chest, 2 views, frontal and lateral	0.0823815
Procedure in 365 days prior to index: Arthrocentesis, aspiration and/or injection, major joint or bursa (eg, shoulder, hip, knee, subacromial bursa); without ultrasound guidance	0.0142475
Procedure in 365 days prior to index: Cardiovascular stress test using maximal or submaximal treadmill or bicycle exercise, continuous electrocardiographic monitoring, and/or pharmacological stress; interpretation and report only	-0.0327273
Procedure in 365 days prior to index: Echocardiography, transthoracic, real-time with image documentation (2D), includes M-mode recording, when performed, complete, without spectral or color Doppler echocardiography	0.0479677
Procedure in 365 days prior to index: Emergency department visit for the evaluation and management of a patient, which requires these 3 key components within the constraints imposed by the urgency of the patient's clinical condition and/or mental status: A comprehensive history; A comprehensi	0.0387924
Procedure in 365 days prior to index: Fluorescein angiography (includes multiframe imaging) with interpretation and report, unilateral or bilateral	0.0714598
Procedure in 365 days prior to index: General examination of patient	-0.104262
Procedure in 365 days prior to index: Hospital observation service, per hour	-0.191912
Procedure in 365 days prior to index: Immunization administration (includes percutaneous, intradermal, subcutaneous, or intramuscular injections); 1 vaccine (single or combination vaccine/toxoid)	-0.0761567
Procedure in 365 days prior to index: Initial hospital care, per day, for the evaluation and management of a patient, which requires these 3 key components: A comprehensive history; A comprehensive examination; and Medical decision making of high complexity. Counseling and/or coordination of	0.214275
Procedure in 365 days prior to index: Manual therapy techniques (eg, mobilization/ manipulation, manual lymphatic drainage, manual traction), 1 or more regions, each 15 minutes	-0.0389891
Procedure in 365 days prior to index: Myocardial perfusion imaging, tomographic (SPECT) (including attenuation correction, qualitative or quantitative wall motion, ejection fraction by first pass or gated technique, additional quantification, when performed); multiple studies, at rest and/or	-0.0533677
Procedure in 365 days prior to index: Office consultation for a new or established patient, which requires these 3 key components: A detailed history; A detailed examination; and Medical decision making of low complexity. Counseling and/or coordination of care with other physicians, other qua	0.01731
Procedure in 365 days prior to index: Office or other outpatient visit for the evaluation and management of a new patient, which requires these 3 key components: A comprehensive history; A comprehensive examination; Medical decision making of high complexity. Counseling and/or coordination of	0.0143771
Procedure in 365 days prior to index: Office or other outpatient visit for the evaluation and management of a new patient, which requires these 3 key components: A comprehensive history; A comprehensive examination; Medical decision making of moderate complexity. Counseling and/or coordinatio	0.0843509
Procedure in 365 days prior to index: Office or other outpatient visit for the evaluation and management of a new patient, which requires these 3 key components: A detailed history; A detailed examination; Medical decision making of low complexity. Counseling and/or coordination of care with	-0.143193
Procedure in 365 days prior to index: Office or other outpatient visit for the evaluation and management of an established patient, which requires at least 2 of these 3 key components: A comprehensive history; A comprehensive examination; Medical decision making of high complexity. Counseling	0.0756411
Procedure in 365 days prior to index: Office or other outpatient visit for the evaluation and management of an established patient, which requires at least 2 of these 3 key components: A detailed history; A detailed examination; Medical decision making of moderate complexity. Counseling and/o	-0.0646207
Procedure in 365 days prior to index: Periodic comprehensive preventive medicine reevaluation and management of an individual including an age and gender appropriate history, examination, counseling/anticipatory guidance/risk factor reduction interventions, and the ordering of laboratory/diag	-0.0985077
Procedure in 365 days prior to index: Radiologic examination, chest; 2 views	0.173371
Procedure in 365 days prior to index: Radiologic examination, chest; single view, frontal	0.00648343
Procedure in 365 days prior to index: Screening mammography	-0.148836
Procedure in 365 days prior to index: Subsequent hospital care, per day, for the evaluation and management of a patient, which requires at least 2 of these 3 key components: An expanded problem focused interval history; An expanded problem focused examination; Medical decision making of moder	0.0814591
Procedure in 365 days prior to index: Visual field examination, unilateral or bilateral, with interpretation and report; extended examination (eg, Goldmann visual fields with at least 3 isopters plotted and static determination within the central 30, or quantitative, automated threshold perim	0.0321924
